# Single-Nucleus to Whole Body Phenotyping Reveals Neuromuscular Impairment and Preserved Exercise Adaptations in Long-Term Pediatric HSCT Survivors >10 years after treatment

**DOI:** 10.64898/2026.04.24.26351644

**Authors:** Casper Soendenbroe, Anne Nissen, Lise Marie Krogh, Peter Schjerling, Jasmin Garoussian, Veronika D. Storm, Michael Kjaer, Jesper L. Andersen, Kenneth H. Mertz, Martin Kaj Fridh, Klaus Müller, Abigail L. Mackey

## Abstract

Allogeneic hematopoietic stem cell transplantation (HSCT) is a life-saving treatment for hematologic malignancies, but long-term survivors present with lower muscle mass and functional capacity. In adult HSCT survivors 10-20 years after treatment, single nucleus RNA sequencing uncovered elevated XRRA1 expression levels in all muscle nuclei populations, which was retained in primary muscle stem cell cultures. HSCT survivors were characterized *in vivo* by impaired neuromuscular innervation that associated with muscle weakness, and lower muscle stem cell neurotrophic action. Despite these impairments, the molecular and physiological responses to heavy resistance training (HReT) were preserved in HSCT survivors, as demonstrated in a pre-registered clinical trial (ClinicalTrials.gov: NCT04922970). After 12 weeks of HReT, gains in muscle mass and strength were similar in HSCT survivors and healthy controls. In addition, we observed that ∼9% of muscle-resident immune cells persist into adulthood and that bone marrow derived cells do not adopt alternative cell fates in muscle tissue, resolving long-standing questions in human muscle biology. Together, these findings uncover molecular mechanisms of HSCT sequelae in muscle nuclei and muscle stem cells, which, importantly, can at least partly be overcome by mechanical loading. Given the growing population of HSCT survivors and the multitude of benefits of HReT for all organ systems, our findings support the importance of HReT in this population to promote healthspan.

**GRAPHICAL ABSTRACT:** 
