## Supplemental Data Files for "Single-Nucleus to Whole Body Phenotyping Reveals Neuromuscular Impairment and Preserved Exercise Adaptations in Long-Term Pediatric HSCT Survivors >10 years after treatment": Supplemental Data 2 - Sample overview and counts.xlsx

### Sheet: SampleInfo
Sample name	FP01Ex	FP01Res	FP01PBMC	FP02Ex	FP02Res	FP02PBMC	FP03Ex	FP03Res	FP03PBMC	FP06Ex	FP06Res	FP06PBMC	FP09Ex	FP09Res	FP09PBMC	FP11Ex	FP11Res	FP11PBMC	FP16Ex	FP16Res	FP16PBMC	FP21Ex	FP21Res	FP21PBMC
Group	Transplanted	Transplanted	Transplanted	Control	Control	Control	Transplanted	Transplanted	Transplanted	Control	Control	Control	Transplanted	Transplanted	Transplanted	Transplanted	Transplanted	Transplanted	Control	Control	Control	Control	Control	Control
10X batch	2023-03-08	2023-03-08	2023-03-08	2023-03-08	2023-03-08	2023-03-08	2023-01-09	2023-01-09	2023-01-09	2023-04-18	2023-04-18	2023-04-18	2023-04-18	2023-04-18	2023-04-18	2023-03-28	2023-03-28	2023-03-28	2023-01-09	2023-01-09	2023-01-09	2023-03-28	2023-03-28	2023-03-28
Sequencing batch	2023-04-01	2023-04-01	2023-04-01	2023-04-01	2023-04-01	2023-04-01	2023-01-01	2023-01-01	2023-01-01	2023-04-01	2023-04-01	2023-04-01	2023-04-01	2023-04-01	2023-04-01	2023-04-01	2023-04-01	2023-04-01	2023-01-01	2023-01-01	2023-01-01	2023-04-01	2023-04-01	2023-04-01
Sex	Female(male)	Female(male)	Female(male)	Female	Female	Female	Female(male)	Female(male)	Female(male)	Female	Female	Female	Female(male)	Female(male)	Female(male)	Female(female)	Female(female)	Female(female)	Female	Female	Female	Female	Female	Female
Tissue	Muscle	Muscle	PBMC	Muscle	Muscle	PBMC	Muscle	Muscle	PBMC	Muscle	Muscle	PBMC	Muscle	Muscle	PBMC	Muscle	Muscle	PBMC	Muscle	Muscle	PBMC	Muscle	Muscle	PBMC
Exercise	Exercise	Rest	-	Exercise	Rest	-	Exercise	Rest	-	Exercise	Rest	-	Exercise	Rest	-	Exercise	Rest	-	Exercise	Rest	-	Exercise	Rest	-
Tissue weight or PBMC cell number	21 mg	21 mg	2 mill.	24 mg	21 mg	2 mill.	21 mg	22 mg	2 mill.	22 mg	22 mg	2 mill.	15 mg	19 mg	1 mill.	24 mg	24 mg	2 mill.	20 mg	21 mg	2 mill.	26 mg	26 mg	1 mill.
Nuclei per ul after isolation	1061	1298	79	1149	904	237	570	675	1105	693	1307	386	315	710	193	2131	850	1263	575	456	956	842	1447	508
# nuclei loaded	17506.5	21417	3420.7	18958.5	14916	10262.1	12882	15255	11271	16493.4	16468.2	16713.8	13639.5	16472	8356.9	16408.7	16490	16545.3	12995	10305.6	9751.2	16503.2	16495.8	16510
# nuclei found	12337	8313	23757	11914	13371	16606	9585	13194	16053	15602	18741	17863	21819	19503	29988	13157	14405	18282	10405	10248	9050	17176	15251	15653
% estimated doublets	0.0600632	0.0738602	0.0569095	0.051536	0.0595318	0.0203541	0.065832	0.0588904	0.0274092	0.0455711	0.0630703	0.0503835	0.0534855	0.051428	0.0434174	0.0573839	0.0787227	0.0306312	0.0609322	0.0842116	0.0257459	0.0747555	0.0667497	0.0527694
Identified doublets	741	614	1352	614	796	338	631	777	440	711	1182	900	1167	1003	1302	755	1134	560	634	863	233	1284	1018	826
Remaining nuclei	11596	7699	22405	11300	12575	16268	8954	12417	15613	14891	17559	16963	20652	18500	28686	12402	13271	17722	9771	9385	8817	15892	14233	14827
Final # nuclei	11127	7356	17457	11092	6888	9769	8600	12274	14264	14157	15235	14975	18956	18061	25639	11277	12918	15889	8289	9330	6284	7066	7793	13994
Output from CellRanger
Number of Reads	686192218	659188804	1246554916	771812023	844690293	1238942357	1129893589	1010703968	796869684	945929625	901468628	1219250714	1012045202	1012552164	987357570	781934810	950120996	1032325273	1034743835	947825596	802522621	1025773441	922940621	924052432
Valid Barcodes	0.971	0.973	0.967	0.969	0.973	0.955	0.967	0.97	0.974	0.963	0.969	0.969	0.968	0.969	0.967	0.971	0.967	0.969	0.964	0.97	0.975	0.966	0.972	0.97
Sequencing Saturation	0.654	0.591	0.818	0.774	0.671	0.926	0.833	0.77	0.738	0.758	0.637	0.913	0.739	0.61	0.932	0.668	0.58	0.822	0.852	0.83	0.815	0.568	0.588	0.848
Q30 Bases in Barcode	0.948	0.948	0.949	0.95	0.948	0.95	0.953	0.953	0.955	0.963	0.962	0.963	0.966	0.965	0.964	0.946	0.946	0.949	0.946	0.944	0.946	0.954	0.952	0.954
Q30 Bases in RNA Read	0.905	0.902	0.916	0.908	0.906	0.914	0.909	0.909	0.905	0.904	0.914	0.921	0.917	0.913	0.922	0.907	0.92	0.91	0.886	0.89	0.894	0.919	0.919	0.906
Q30 Bases in UMI	0.943	0.945	0.945	0.949	0.946	0.948	0.947	0.947	0.95	0.96	0.959	0.96	0.963	0.963	0.961	0.944	0.944	0.946	0.939	0.938	0.939	0.951	0.948	0.95
Reads Mapped to Genome	0.955	0.961	0.952	0.949	0.965	0.943	0.966	0.964	0.963	0.957	0.966	0.947	0.961	0.962	0.95	0.966	0.968	0.96	0.959	0.963	0.961	0.963	0.971	0.959
Reads Mapped Confidently to Genome	0.879	0.885	0.892	0.867	0.907	0.833	0.894	0.902	0.92	0.872	0.897	0.892	0.887	0.902	0.897	0.884	0.905	0.912	0.9	0.906	0.914	0.893	0.909	0.912
Reads Mapped Confidently to Intergenic Regions	0.078	0.092	0.08	0.071	0.083	0.112	0.106	0.09	0.076	0.106	0.094	0.087	0.09	0.074	0.079	0.093	0.073	0.076	0.114	0.075	0.093	0.103	0.066	0.077
Reads Mapped Confidently to Intronic Regions	0.305	0.213	0.546	0.367	0.233	0.462	0.302	0.378	0.527	0.297	0.288	0.485	0.2	0.277	0.416	0.286	0.283	0.544	0.372	0.362	0.522	0.285	0.261	0.508
Reads Mapped Confidently to Exonic Regions	0.496	0.58	0.266	0.429	0.592	0.259	0.486	0.434	0.317	0.469	0.514	0.32	0.597	0.552	0.402	0.505	0.549	0.292	0.415	0.47	0.299	0.505	0.582	0.326
Reads Mapped Confidently to Transcriptome	0.655	0.7	0.579	0.611	0.708	0.539	0.651	0.645	0.599	0.606	0.645	0.577	0.699	0.681	0.613	0.654	0.687	0.548	0.607	0.675	0.613	0.642	0.738	0.574
Reads Mapped Antisense to Gene	0.14	0.087	0.226	0.178	0.109	0.176	0.13	0.16	0.238	0.154	0.151	0.221	0.09	0.141	0.198	0.131	0.138	0.281	0.173	0.149	0.2	0.142	0.098	0.254
